# Protection of COVID-19 vaccination and previous infection against Omicron BA.1, BA.2 and Delta SARS-CoV-2 infections

**DOI:** 10.1101/2022.02.06.22270457

**Authors:** Stijn P. Andeweg, Brechje de Gier, Dirk Eggink, Caroline van den Ende, Noortje van Maarseveen, Lubna Ali, Boris Vlaemynck, Raf Schepers, RIVM COVID-19 surveillance and epidemiology team, Susan J.M. Hahné, Chantal B.E.M. Reusken, Hester E. de Melker, Susan van den Hof, Mirjam J. Knol

## Abstract

Given the emergence of the SARS-CoV-2 Omicron BA.1 and BA.2 variants and the roll-out of booster COVID-19 vaccination, evidence is needed on protection conferred by primary vaccination, booster vaccination and previous SARS-CoV-2 infection by variant.

We employed a test-negative design and used multinomial logistic regression on data from community PCR testing in the Netherlands. S-gene target failure (SGTF) was used as proxy to discern Delta, Omicron BA.1 and Omicron BA.2 infections. Two cohorts were defined to assess protection from vaccination and previous infection by variant: Delta-Omicron BA.1 cohort including data from 22 November 2021 to 7 January 2022 (n = 354,653) and Omicron BA.1-BA.2 cohort including data from 26 January to 31 March 2022 (n = 317,110).

In the Delta-Omicron BA.1 cohort, including 39,889 Delta and 13,915 Omicron BA.1 infections, previous infection, primary vaccination or both protected well against Delta infection (76%, 71%, 92%, respectively, at 7+ months after infection or vaccination). Protection against Omicron BA.1 was much lower compared to Delta infections, but BA.1 estimates were imprecise. In the Omicron BA.1-BA.2 cohort, including 67,887 BA.1 and 41,670 BA.2 infections, protection was similar against Omicron BA.1 compared to BA.2 infection for previous infection (34 and 38% at 7+ months post-infection), primary (39 and 32% at 7+ months post-vaccination) and booster vaccination (68 and 63% at 1 month post-vaccination). Higher protection was observed against all variants in individuals with both vaccination and previous infection compared with either one. Protection against all variants by either vaccination or infection decreased over time since last vaccination or infection.

Primary vaccination with current COVID-19 vaccines and previous SARS-CoV-2 infections offer low protection against Omicron BA.1 and BA.2 infection. Booster vaccination considerably increases protection against Omicron infection, but decreases rapidly after vaccination.
