## Supplementary material for "Protection of COVID-19 vaccination and previous infection against Omicron BA.1, BA.2 and Delta SARS-CoV-2 infections": Table S2

### Sheet: Sheet1
Cohort	Variant	Immuunstatus	Time_since_event	VE_CI	VE_CI_symptomatic_infection
Delta-Omicron BA.1	Delta	Previous infection, unvaccinated	Overall	79% (77-81)	80% (78-82)
Delta-Omicron BA.1	Delta	Previous infection, unvaccinated	30 - 59	70% (50-83)	70% (48-83)
Delta-Omicron BA.1	Delta	Previous infection, unvaccinated	60 - 89	95% (85-99)	98% (86-100)
Delta-Omicron BA.1	Delta	Previous infection, unvaccinated	90 - 119	93% (84-97)	94% (83-98)
Delta-Omicron BA.1	Delta	Previous infection, unvaccinated	120 - 149	92% (86-95)	92% (86-95)
Delta-Omicron BA.1	Delta	Previous infection, unvaccinated	150 - 179	86% (76-91)	84% (73-90)
Delta-Omicron BA.1	Delta	Previous infection, unvaccinated	180 - 209	84% (74-90)	88% (78-93)
Delta-Omicron BA.1	Delta	Previous infection, unvaccinated	210+	76% (73-79)	77% (74-80)
Delta-Omicron BA.1	Delta	Primary vaccination	Overall	74% (73-75)	77% (76-78)
Delta-Omicron BA.1	Delta	Primary vaccination	start - 29	86% (81-90)	89% (84-93)
Delta-Omicron BA.1	Delta	Primary vaccination	30 - 59	78% (74-80)	80% (77-83)
Delta-Omicron BA.1	Delta	Primary vaccination	60 - 89	76% (73-79)	79% (76-82)
Delta-Omicron BA.1	Delta	Primary vaccination	90 - 119	77% (75-78)	80% (79-81)
Delta-Omicron BA.1	Delta	Primary vaccination	120 - 149	74% (73-75)	78% (77-79)
Delta-Omicron BA.1	Delta	Primary vaccination	150 - 179	73% (72-74)	76% (75-77)
Delta-Omicron BA.1	Delta	Primary vaccination	180 - 209	72% (70-73)	75% (73-76)
Delta-Omicron BA.1	Delta	Primary vaccination	210+	71% (69-73)	72% (70-74)
Delta-Omicron BA.1	Delta	Booster	Overall	94% (93-94)	95% (94-96)
Delta-Omicron BA.1	Delta	Booster	start - 29	93% (92-94)	94% (93-95)
Delta-Omicron BA.1	Delta	Booster	30 - 59	97% (93-98)	97% (93-99)
Delta-Omicron BA.1	Delta	First start primary vaccination, then infection	Overall	92% (90-94)	93% (91-95)
Delta-Omicron BA.1	Delta	First start primary vaccination, then infection	start - 29	85% (-13-98)	80% (-54-97)
Delta-Omicron BA.1	Delta	First start primary vaccination, then infection	30 - 59	89% (83-93)	90% (83-94)
Delta-Omicron BA.1	Delta	First start primary vaccination, then infection	60 - 89	92% (86-95)	93% (87-96)
Delta-Omicron BA.1	Delta	First start primary vaccination, then infection	90 - 119	93% (87-96)	90% (82-94)
Delta-Omicron BA.1	Delta	First start primary vaccination, then infection	120 - 149	96% (92-98)	96% (91-99)
Delta-Omicron BA.1	Delta	First start primary vaccination, then infection	150 - 179	90% (82-94)	94% (86-98)
Delta-Omicron BA.1	Delta	First start primary vaccination, then infection	180 - 209	94% (83-98)	96% (83-99)
Delta-Omicron BA.1	Delta	First start primary vaccination, then infection	210+	100% (-Inf-100)	100% (-Inf-100)
Delta-Omicron BA.1	Delta	First infection, then primary vaccination	Overall	95% (94-96)	96% (95-97)
Delta-Omicron BA.1	Delta	First infection, then primary vaccination	start - 29	97% (82-100)	97% (76-100)
Delta-Omicron BA.1	Delta	First infection, then primary vaccination	30 - 59	95% (88-98)	98% (90-99)
Delta-Omicron BA.1	Delta	First infection, then primary vaccination	60 - 89	94% (88-98)	94% (85-98)
Delta-Omicron BA.1	Delta	First infection, then primary vaccination	90 - 119	95% (90-97)	95% (90-97)
Delta-Omicron BA.1	Delta	First infection, then primary vaccination	120 - 149	96% (94-97)	97% (95-98)
Delta-Omicron BA.1	Delta	First infection, then primary vaccination	150 - 179	96% (94-97)	97% (95-98)
Delta-Omicron BA.1	Delta	First infection, then primary vaccination	180 - 209	93% (90-95)	95% (92-97)
Delta-Omicron BA.1	Delta	First infection, then primary vaccination	210+	92% (87-95)	94% (89-96)
Delta-Omicron BA.1	Delta	Previous infection, booster	Overall	99% (96-100)	99% (95-100)
Delta-Omicron BA.1	Delta	Previous infection, booster	start - 29	99% (96-100)	99% (95-100)
Delta-Omicron BA.1	Delta	Previous infection, booster	30 - 59	93% (46-99)	100% (-Inf-100)
Delta-Omicron BA.1	Omicron BA.1	Previous infection, unvaccinated	Overall	13% (4-21)	10% (0-19)
Delta-Omicron BA.1	Omicron BA.1	Previous infection, unvaccinated	30 - 59	12% (-37-43)	14% (-41-48)
Delta-Omicron BA.1	Omicron BA.1	Previous infection, unvaccinated	60 - 89	15% (-25-42)	2% (-54-37)
Delta-Omicron BA.1	Omicron BA.1	Previous infection, unvaccinated	90 - 119	42% (-7-68)	52% (3-77)
Delta-Omicron BA.1	Omicron BA.1	Previous infection, unvaccinated	120 - 149	31% (-3-54)	24% (-17-51)
Delta-Omicron BA.1	Omicron BA.1	Previous infection, unvaccinated	150 - 179	28% (8-43)	22% (-1-40)
Delta-Omicron BA.1	Omicron BA.1	Previous infection, unvaccinated	180 - 209	12% (-36-43)	-6% (-72-35)
Delta-Omicron BA.1	Omicron BA.1	Previous infection, unvaccinated	210+	6% (-5-16)	5% (-7-16)
Delta-Omicron BA.1	Omicron BA.1	Primary vaccination	Overall	22% (18-26)	12% (7-17)
Delta-Omicron BA.1	Omicron BA.1	Primary vaccination	start - 29	57% (-228-94)	10% (-655-89)
Delta-Omicron BA.1	Omicron BA.1	Primary vaccination	30 - 59	12% (-11-30)	0% (-29-23)
Delta-Omicron BA.1	Omicron BA.1	Primary vaccination	60 - 89	43% (32-52)	39% (26-51)
Delta-Omicron BA.1	Omicron BA.1	Primary vaccination	90 - 119	20% (8-30)	11% (-4-24)
Delta-Omicron BA.1	Omicron BA.1	Primary vaccination	120 - 149	26% (21-31)	14% (7-20)
Delta-Omicron BA.1	Omicron BA.1	Primary vaccination	150 - 179	22% (17-26)	12% (6-18)
Delta-Omicron BA.1	Omicron BA.1	Primary vaccination	180 - 209	14% (8-20)	4% (-4-11)
Delta-Omicron BA.1	Omicron BA.1	Primary vaccination	210+	23% (14-30)	12% (1-21)
Delta-Omicron BA.1	Omicron BA.1	Booster	Overall	58% (55-62)	56% (52-61)
Delta-Omicron BA.1	Omicron BA.1	Booster	start - 29	57% (53-61)	56% (51-60)
Delta-Omicron BA.1	Omicron BA.1	Booster	30 - 59	61% (52-68)	57% (46-66)
Delta-Omicron BA.1	Omicron BA.1	First start primary vaccination, then infection	Overall	52% (45-59)	51% (41-59)
Delta-Omicron BA.1	Omicron BA.1	First start primary vaccination, then infection	start - 29	100% (-Inf-100)	100% (-Inf-100)
Delta-Omicron BA.1	Omicron BA.1	First start primary vaccination, then infection	30 - 59	80% (67-88)	83% (68-91)
Delta-Omicron BA.1	Omicron BA.1	First start primary vaccination, then infection	60 - 89	66% (52-76)	72% (55-83)
Delta-Omicron BA.1	Omicron BA.1	First start primary vaccination, then infection	90 - 119	42% (23-57)	41% (14-60)
Delta-Omicron BA.1	Omicron BA.1	First start primary vaccination, then infection	120 - 149	35% (9-53)	35% (-2-59)
Delta-Omicron BA.1	Omicron BA.1	First start primary vaccination, then infection	150 - 179	39% (20-53)	28% (0-48)
Delta-Omicron BA.1	Omicron BA.1	First start primary vaccination, then infection	180 - 209	36% (-9-63)	-10% (-115-44)
Delta-Omicron BA.1	Omicron BA.1	First start primary vaccination, then infection	210+	79% (-60-97)	51% (-294-94)
Delta-Omicron BA.1	Omicron BA.1	First infection, then primary vaccination	Overall	49% (41-55)	51% (42-58)
Delta-Omicron BA.1	Omicron BA.1	First infection, then primary vaccination	start - 29	100% (-Inf-100)	100% (-Inf-100)
Delta-Omicron BA.1	Omicron BA.1	First infection, then primary vaccination	30 - 59	36% (4-57)	51% (15-72)
Delta-Omicron BA.1	Omicron BA.1	First infection, then primary vaccination	60 - 89	60% (33-76)	61% (24-80)
Delta-Omicron BA.1	Omicron BA.1	First infection, then primary vaccination	90 - 119	55% (28-72)	46% (8-69)
Delta-Omicron BA.1	Omicron BA.1	First infection, then primary vaccination	120 - 149	48% (30-62)	50% (27-66)
Delta-Omicron BA.1	Omicron BA.1	First infection, then primary vaccination	150 - 179	40% (25-52)	44% (26-58)
Delta-Omicron BA.1	Omicron BA.1	First infection, then primary vaccination	180 - 209	59% (43-70)	58% (40-71)
Delta-Omicron BA.1	Omicron BA.1	First infection, then primary vaccination	210+	50% (26-66)	47% (18-66)
Delta-Omicron BA.1	Omicron BA.1	Previous infection, booster	Overall	68% (58-75)	71% (60-80)
Delta-Omicron BA.1	Omicron BA.1	Previous infection, booster	start - 29	70% (60-77)	75% (63-83)
Delta-Omicron BA.1	Omicron BA.1	Previous infection, booster	30 - 59	46% (0-71)	39% (-32-72)
Omicron BA.1-BA.2	Omicron BA.1	Previous infection, unvaccinated	Overall	46% (44-48)	47% (44-49)
Omicron BA.1-BA.2	Omicron BA.1	Previous infection, unvaccinated	30 - 59	73% (66-79)	73% (66-80)
Omicron BA.1-BA.2	Omicron BA.1	Previous infection, unvaccinated	60 - 89	63% (58-67)	62% (57-67)
Omicron BA.1-BA.2	Omicron BA.1	Previous infection, unvaccinated	90 - 119	57% (52-62)	55% (48-60)
Omicron BA.1-BA.2	Omicron BA.1	Previous infection, unvaccinated	120 - 149	55% (46-62)	51% (41-60)
Omicron BA.1-BA.2	Omicron BA.1	Previous infection, unvaccinated	150 - 179	53% (43-60)	54% (44-62)
Omicron BA.1-BA.2	Omicron BA.1	Previous infection, unvaccinated	180 - 209	52% (45-58)	53% (45-59)
Omicron BA.1-BA.2	Omicron BA.1	Previous infection, unvaccinated	210+	34% (31-38)	37% (33-40)
Omicron BA.1-BA.2	Omicron BA.1	Primary vaccination	Overall	38% (36-40)	33% (30-35)
Omicron BA.1-BA.2	Omicron BA.1	Primary vaccination	start - 29	77% (52-89)	65% (25-84)
Omicron BA.1-BA.2	Omicron BA.1	Primary vaccination	30 - 59	62% (47-73)	66% (50-76)
Omicron BA.1-BA.2	Omicron BA.1	Primary vaccination	60 - 89	50% (42-57)	41% (30-50)
Omicron BA.1-BA.2	Omicron BA.1	Primary vaccination	90 - 119	41% (36-46)	38% (31-44)
Omicron BA.1-BA.2	Omicron BA.1	Primary vaccination	120 - 149	37% (31-42)	34% (27-40)
Omicron BA.1-BA.2	Omicron BA.1	Primary vaccination	150 - 179	40% (37-43)	35% (31-39)
Omicron BA.1-BA.2	Omicron BA.1	Primary vaccination	180 - 209	34% (31-37)	27% (23-30)
Omicron BA.1-BA.2	Omicron BA.1	Primary vaccination	210+	39% (36-42)	35% (32-39)
Omicron BA.1-BA.2	Omicron BA.1	Booster	Overall	68% (67-69)	68% (67-69)
Omicron BA.1-BA.2	Omicron BA.1	Booster	start - 29	69% (67-70)	69% (68-71)
Omicron BA.1-BA.2	Omicron BA.1	Booster	30 - 59	68% (67-69)	69% (68-70)
Omicron BA.1-BA.2	Omicron BA.1	Booster	60 - 89	64% (63-66)	63% (61-65)
Omicron BA.1-BA.2	Omicron BA.1	Booster	90 - 119	47% (40-53)	43% (35-50)
Omicron BA.1-BA.2	Omicron BA.1	Booster	120 - 149	-15% (-218-59)	-52% (-327-46)
Omicron BA.1-BA.2	Omicron BA.1	First start primary vaccination, then infection	Overall	85% (84-87)	85% (83-86)
Omicron BA.1-BA.2	Omicron BA.1	First start primary vaccination, then infection	start - 29	47% (-489-95)	55% (-403-96)
Omicron BA.1-BA.2	Omicron BA.1	First start primary vaccination, then infection	30 - 59	88% (85-91)	88% (85-91)
Omicron BA.1-BA.2	Omicron BA.1	First start primary vaccination, then infection	60 - 89	88% (86-89)	87% (85-89)
Omicron BA.1-BA.2	Omicron BA.1	First start primary vaccination, then infection	90 - 119	85% (82-87)	82% (79-85)
Omicron BA.1-BA.2	Omicron BA.1	First start primary vaccination, then infection	120 - 149	81% (75-86)	82% (75-88)
Omicron BA.1-BA.2	Omicron BA.1	First start primary vaccination, then infection	150 - 179	66% (53-75)	66% (52-76)
Omicron BA.1-BA.2	Omicron BA.1	First start primary vaccination, then infection	180 - 209	67% (52-77)	69% (52-80)
Omicron BA.1-BA.2	Omicron BA.1	First start primary vaccination, then infection	210+	68% (50-79)	72% (54-83)
Omicron BA.1-BA.2	Omicron BA.1	First infection, then primary vaccination	Overall	69% (66-72)	69% (66-72)
Omicron BA.1-BA.2	Omicron BA.1	First infection, then primary vaccination	start - 29	79% (68-87)	82% (71-88)
Omicron BA.1-BA.2	Omicron BA.1	First infection, then primary vaccination	30 - 59	85% (79-89)	86% (81-90)
Omicron BA.1-BA.2	Omicron BA.1	First infection, then primary vaccination	60 - 89	81% (74-86)	82% (73-87)
Omicron BA.1-BA.2	Omicron BA.1	First infection, then primary vaccination	90 - 119	68% (57-75)	68% (56-77)
Omicron BA.1-BA.2	Omicron BA.1	First infection, then primary vaccination	120 - 149	60% (44-71)	53% (32-67)
Omicron BA.1-BA.2	Omicron BA.1	First infection, then primary vaccination	150 - 179	61% (47-71)	52% (32-66)
Omicron BA.1-BA.2	Omicron BA.1	First infection, then primary vaccination	180 - 209	56% (46-64)	52% (39-62)
Omicron BA.1-BA.2	Omicron BA.1	First infection, then primary vaccination	210+	63% (55-70)	63% (54-70)
Omicron BA.1-BA.2	Omicron BA.1	Previous infection, booster	Overall	81% (80-82)	82% (81-83)
Omicron BA.1-BA.2	Omicron BA.1	Previous infection, booster	start - 29	84% (82-86)	85% (83-87)
Omicron BA.1-BA.2	Omicron BA.1	Previous infection, booster	30 - 59	81% (79-82)	81% (79-83)
Omicron BA.1-BA.2	Omicron BA.1	Previous infection, booster	60 - 89	77% (73-80)	76% (72-79)
Omicron BA.1-BA.2	Omicron BA.1	Previous infection, booster	90 - 119	66% (46-79)	70% (50-82)
Omicron BA.1-BA.2	Omicron BA.1	Previous infection, booster	120 - 149	100% (-Inf-100)	100% (-Inf-100)
Omicron BA.1-BA.2	Omicron BA.2	Previous infection, unvaccinated	Overall	47% (44-50)	49% (45-52)
Omicron BA.1-BA.2	Omicron BA.2	Previous infection, unvaccinated	30 - 59	76% (68-82)	76% (69-82)
Omicron BA.1-BA.2	Omicron BA.2	Previous infection, unvaccinated	60 - 89	56% (48-62)	57% (49-63)
Omicron BA.1-BA.2	Omicron BA.2	Previous infection, unvaccinated	90 - 119	50% (43-56)	50% (43-56)
Omicron BA.1-BA.2	Omicron BA.2	Previous infection, unvaccinated	120 - 149	57% (49-64)	58% (50-66)
Omicron BA.1-BA.2	Omicron BA.2	Previous infection, unvaccinated	150 - 179	50% (36-61)	55% (41-65)
Omicron BA.1-BA.2	Omicron BA.2	Previous infection, unvaccinated	180 - 209	53% (42-62)	52% (40-62)
Omicron BA.1-BA.2	Omicron BA.2	Previous infection, unvaccinated	210+	38% (34-43)	40% (35-44)
Omicron BA.1-BA.2	Omicron BA.2	Primary vaccination	Overall	35% (33-38)	33% (30-36)
Omicron BA.1-BA.2	Omicron BA.2	Primary vaccination	start - 29	100% (-Inf-100)	100% (-Inf-100)
Omicron BA.1-BA.2	Omicron BA.2	Primary vaccination	30 - 59	70% (50-81)	69% (48-81)
Omicron BA.1-BA.2	Omicron BA.2	Primary vaccination	60 - 89	53% (40-63)	52% (37-63)
Omicron BA.1-BA.2	Omicron BA.2	Primary vaccination	90 - 119	38% (29-46)	36% (25-45)
Omicron BA.1-BA.2	Omicron BA.2	Primary vaccination	120 - 149	32% (24-40)	31% (22-39)
Omicron BA.1-BA.2	Omicron BA.2	Primary vaccination	150 - 179	36% (30-42)	33% (26-39)
Omicron BA.1-BA.2	Omicron BA.2	Primary vaccination	180 - 209	37% (33-41)	34% (29-38)
Omicron BA.1-BA.2	Omicron BA.2	Primary vaccination	210+	32% (29-36)	31% (27-35)
Omicron BA.1-BA.2	Omicron BA.2	Booster	Overall	62% (60-63)	62% (61-64)
Omicron BA.1-BA.2	Omicron BA.2	Booster	start - 29	61% (58-63)	62% (59-65)
Omicron BA.1-BA.2	Omicron BA.2	Booster	30 - 59	63% (62-65)	64% (62-66)
Omicron BA.1-BA.2	Omicron BA.2	Booster	60 - 89	60% (58-62)	60% (58-62)
Omicron BA.1-BA.2	Omicron BA.2	Booster	90 - 119	51% (47-54)	49% (45-52)
Omicron BA.1-BA.2	Omicron BA.2	Booster	120 - 149	21% (-18-47)	10% (-40-42)
Omicron BA.1-BA.2	Omicron BA.2	First start primary vaccination, then infection	Overall	85% (84-87)	86% (84-87)
Omicron BA.1-BA.2	Omicron BA.2	First start primary vaccination, then infection	start - 29	-80% (-2532-88)	-58% (-2164-89)
Omicron BA.1-BA.2	Omicron BA.2	First start primary vaccination, then infection	30 - 59	93% (90-95)	93% (90-95)
Omicron BA.1-BA.2	Omicron BA.2	First start primary vaccination, then infection	60 - 89	88% (85-90)	88% (86-90)
Omicron BA.1-BA.2	Omicron BA.2	First start primary vaccination, then infection	90 - 119	84% (81-86)	84% (81-87)
Omicron BA.1-BA.2	Omicron BA.2	First start primary vaccination, then infection	120 - 149	85% (80-89)	85% (80-89)
Omicron BA.1-BA.2	Omicron BA.2	First start primary vaccination, then infection	150 - 179	77% (66-85)	76% (63-84)
Omicron BA.1-BA.2	Omicron BA.2	First start primary vaccination, then infection	180 - 209	64% (43-77)	65% (43-78)
Omicron BA.1-BA.2	Omicron BA.2	First start primary vaccination, then infection	210+	48% (26-64)	51% (28-67)
Omicron BA.1-BA.2	Omicron BA.2	First infection, then primary vaccination	Overall	72% (68-75)	72% (68-75)
Omicron BA.1-BA.2	Omicron BA.2	First infection, then primary vaccination	start - 29	77% (46-90)	76% (45-90)
Omicron BA.1-BA.2	Omicron BA.2	First infection, then primary vaccination	30 - 59	81% (72-87)	81% (73-87)
Omicron BA.1-BA.2	Omicron BA.2	First infection, then primary vaccination	60 - 89	73% (64-80)	73% (63-80)
Omicron BA.1-BA.2	Omicron BA.2	First infection, then primary vaccination	90 - 119	76% (64-84)	77% (64-85)
Omicron BA.1-BA.2	Omicron BA.2	First infection, then primary vaccination	120 - 149	69% (52-80)	67% (47-79)
Omicron BA.1-BA.2	Omicron BA.2	First infection, then primary vaccination	150 - 179	69% (50-81)	65% (40-79)
Omicron BA.1-BA.2	Omicron BA.2	First infection, then primary vaccination	180 - 209	62% (46-73)	62% (44-74)
Omicron BA.1-BA.2	Omicron BA.2	First infection, then primary vaccination	210+	67% (58-74)	67% (57-74)
Omicron BA.1-BA.2	Omicron BA.2	Previous infection, booster	Overall	81% (80-82)	82% (81-83)
Omicron BA.1-BA.2	Omicron BA.2	Previous infection, booster	start - 29	81% (78-84)	83% (79-85)
Omicron BA.1-BA.2	Omicron BA.2	Previous infection, booster	30 - 59	81% (78-82)	82% (79-83)
Omicron BA.1-BA.2	Omicron BA.2	Previous infection, booster	60 - 89	81% (79-83)	82% (80-84)
Omicron BA.1-BA.2	Omicron BA.2	Previous infection, booster	90 - 119	75% (67-81)	74% (66-80)
Omicron BA.1-BA.2	Omicron BA.2	Previous infection, booster	120 - 149	100% (-Inf-100)	100% (-Inf-100)
