## Supplementary material for "Protection of COVID-19 vaccination and previous infection against Omicron BA.1, BA.2 and Delta SARS-CoV-2 infections": Table S4

### Sheet: Sheet1
Cohort	Variant	Immuunstatus	Age_group	Time_since_event	VE_CI
Cohort Delta - Omicron BA.1	Omicron BA.1	Previous infection, unvaccinated	<=11	start - 59	71% (6-91)
Cohort Delta - Omicron BA.1	Omicron BA.1	Previous infection, unvaccinated	<=11	60 - 119	85% (39-96)
Cohort Delta - Omicron BA.1	Omicron BA.1	Previous infection, unvaccinated	<=11	120 - 179	86% (-2-98)
Cohort Delta - Omicron BA.1	Omicron BA.1	Previous infection, unvaccinated	<=11	180+	42% (16-60)
Cohort Delta - Omicron BA.1	Omicron BA.1	Previous infection, unvaccinated	<=11	Overall	56% (38-69)
Cohort Delta - Omicron BA.1	Omicron BA.1	Previous infection, unvaccinated	12-17	start - 59	79% (-57-97)
Cohort Delta - Omicron BA.1	Omicron BA.1	Previous infection, unvaccinated	12-17	60 - 119	50% (-30-81)
Cohort Delta - Omicron BA.1	Omicron BA.1	Previous infection, unvaccinated	12-17	120 - 179	34% (-38-68)
Cohort Delta - Omicron BA.1	Omicron BA.1	Previous infection, unvaccinated	12-17	180+	37% (6-58)
Cohort Delta - Omicron BA.1	Omicron BA.1	Previous infection, unvaccinated	12-17	Overall	41% (17-58)
Cohort Delta - Omicron BA.1	Omicron BA.1	Previous infection, unvaccinated	18-29	start - 59	-19% (-109-32)
Cohort Delta - Omicron BA.1	Omicron BA.1	Previous infection, unvaccinated	18-29	60 - 119	5% (-43-37)
Cohort Delta - Omicron BA.1	Omicron BA.1	Previous infection, unvaccinated	18-29	120 - 179	31% (12-46)
Cohort Delta - Omicron BA.1	Omicron BA.1	Previous infection, unvaccinated	18-29	180+	7% (-8-20)
Cohort Delta - Omicron BA.1	Omicron BA.1	Previous infection, unvaccinated	18-29	Overall	13% (1-23)
Cohort Delta - Omicron BA.1	Omicron BA.1	Previous infection, unvaccinated	30-59	start - 59	38% (-29-71)
Cohort Delta - Omicron BA.1	Omicron BA.1	Previous infection, unvaccinated	30-59	60 - 119	44% (2-68)
Cohort Delta - Omicron BA.1	Omicron BA.1	Previous infection, unvaccinated	30-59	120 - 179	20% (-23-48)
Cohort Delta - Omicron BA.1	Omicron BA.1	Previous infection, unvaccinated	30-59	180+	5% (-13-20)
Cohort Delta - Omicron BA.1	Omicron BA.1	Previous infection, unvaccinated	30-59	Overall	12% (-3-25)
Cohort Delta - Omicron BA.1	Omicron BA.1	Previous infection, unvaccinated	60+	start - 59	100% (-Inf-100)
Cohort Delta - Omicron BA.1	Omicron BA.1	Previous infection, unvaccinated	60+	60 - 119	100% (-Inf-100)
Cohort Delta - Omicron BA.1	Omicron BA.1	Previous infection, unvaccinated	60+	120 - 179	-61% (-725-69)
Cohort Delta - Omicron BA.1	Omicron BA.1	Previous infection, unvaccinated	60+	180+	20% (-49-57)
Cohort Delta - Omicron BA.1	Omicron BA.1	Previous infection, unvaccinated	60+	Overall	26% (-33-59)
Cohort Delta - Omicron BA.1	Omicron BA.1	Primary vaccination	12-17	start - 59	41% (-20-71)
Cohort Delta - Omicron BA.1	Omicron BA.1	Primary vaccination	12-17	60 - 119	32% (13-46)
Cohort Delta - Omicron BA.1	Omicron BA.1	Primary vaccination	12-17	120 - 179	31% (17-43)
Cohort Delta - Omicron BA.1	Omicron BA.1	Primary vaccination	12-17	180+	52% (-68-87)
Cohort Delta - Omicron BA.1	Omicron BA.1	Primary vaccination	12-17	Overall	32% (19-43)
Cohort Delta - Omicron BA.1	Omicron BA.1	Primary vaccination	18-29	start - 59	-19% (-67-16)
Cohort Delta - Omicron BA.1	Omicron BA.1	Primary vaccination	18-29	60 - 119	27% (14-37)
Cohort Delta - Omicron BA.1	Omicron BA.1	Primary vaccination	18-29	120 - 179	24% (18-30)
Cohort Delta - Omicron BA.1	Omicron BA.1	Primary vaccination	18-29	180+	20% (11-28)
Cohort Delta - Omicron BA.1	Omicron BA.1	Primary vaccination	18-29	Overall	23% (17-29)
Cohort Delta - Omicron BA.1	Omicron BA.1	Primary vaccination	30-59	start - 59	29% (-1-50)
Cohort Delta - Omicron BA.1	Omicron BA.1	Primary vaccination	30-59	60 - 119	30% (16-41)
Cohort Delta - Omicron BA.1	Omicron BA.1	Primary vaccination	30-59	120 - 179	22% (16-28)
Cohort Delta - Omicron BA.1	Omicron BA.1	Primary vaccination	30-59	180+	17% (9-24)
Cohort Delta - Omicron BA.1	Omicron BA.1	Primary vaccination	30-59	Overall	22% (16-27)
Cohort Delta - Omicron BA.1	Omicron BA.1	Primary vaccination	60+	start - 59	39% (-14-68)
Cohort Delta - Omicron BA.1	Omicron BA.1	Primary vaccination	60+	60 - 119	58% (28-75)
Cohort Delta - Omicron BA.1	Omicron BA.1	Primary vaccination	60+	120 - 179	31% (9-48)
Cohort Delta - Omicron BA.1	Omicron BA.1	Primary vaccination	60+	180+	21% (-1-37)
Cohort Delta - Omicron BA.1	Omicron BA.1	Primary vaccination	60+	Overall	26% (6-41)
Cohort Delta - Omicron BA.1	Omicron BA.1	Previous infection, primary vaccination	12-17	start - 59	100% (-Inf-100)
Cohort Delta - Omicron BA.1	Omicron BA.1	Previous infection, primary vaccination	12-17	60 - 119	48% (-27-78)
Cohort Delta - Omicron BA.1	Omicron BA.1	Previous infection, primary vaccination	12-17	120 - 179	59% (7-82)
Cohort Delta - Omicron BA.1	Omicron BA.1	Previous infection, primary vaccination	12-17	180+	50% (-334-94)
Cohort Delta - Omicron BA.1	Omicron BA.1	Previous infection, primary vaccination	12-17	Overall	63% (34-79)
Cohort Delta - Omicron BA.1	Omicron BA.1	Previous infection, primary vaccination	18-29	start - 59	46% (21-63)
Cohort Delta - Omicron BA.1	Omicron BA.1	Previous infection, primary vaccination	18-29	60 - 119	43% (28-54)
Cohort Delta - Omicron BA.1	Omicron BA.1	Previous infection, primary vaccination	18-29	120 - 179	38% (26-48)
Cohort Delta - Omicron BA.1	Omicron BA.1	Previous infection, primary vaccination	18-29	180+	54% (35-67)
Cohort Delta - Omicron BA.1	Omicron BA.1	Previous infection, primary vaccination	18-29	Overall	43% (35-50)
Cohort Delta - Omicron BA.1	Omicron BA.1	Previous infection, primary vaccination	30-59	start - 59	77% (59-87)
Cohort Delta - Omicron BA.1	Omicron BA.1	Previous infection, primary vaccination	30-59	60 - 119	76% (63-85)
Cohort Delta - Omicron BA.1	Omicron BA.1	Previous infection, primary vaccination	30-59	120 - 179	43% (28-55)
Cohort Delta - Omicron BA.1	Omicron BA.1	Previous infection, primary vaccination	30-59	180+	50% (31-64)
Cohort Delta - Omicron BA.1	Omicron BA.1	Previous infection, primary vaccination	30-59	Overall	58% (50-64)
Cohort Delta - Omicron BA.1	Omicron BA.1	Previous infection, primary vaccination	60+	start - 59	100% (-Inf-100)
Cohort Delta - Omicron BA.1	Omicron BA.1	Previous infection, primary vaccination	60+	60 - 119	66% (13-86)
Cohort Delta - Omicron BA.1	Omicron BA.1	Previous infection, primary vaccination	60+	120 - 179	49% (-14-77)
Cohort Delta - Omicron BA.1	Omicron BA.1	Previous infection, primary vaccination	60+	180+	69% (27-87)
Cohort Delta - Omicron BA.1	Omicron BA.1	Previous infection, primary vaccination	60+	Overall	70% (50-82)
Cohort Delta - Omicron BA.1	Omicron BA.1	Booster	18-29	start - 59	56% (47-63)
Cohort Delta - Omicron BA.1	Omicron BA.1	Booster	18-29	Overall	56% (47-63)
Cohort Delta - Omicron BA.1	Omicron BA.1	Booster	30-59	start - 59	57% (52-62)
Cohort Delta - Omicron BA.1	Omicron BA.1	Booster	30-59	Overall	58% (52-63)
Cohort Delta - Omicron BA.1	Omicron BA.1	Booster	60+	start - 59	61% (51-70)
Cohort Delta - Omicron BA.1	Omicron BA.1	Booster	60+	Overall	61% (51-69)
Cohort Delta - Omicron BA.1	Omicron BA.1	Previous infection, booster	18-29	start - 59	53% (30-68)
Cohort Delta - Omicron BA.1	Omicron BA.1	Previous infection, booster	18-29	Overall	53% (30-69)
Cohort Delta - Omicron BA.1	Omicron BA.1	Previous infection, booster	30-59	start - 59	74% (60-84)
Cohort Delta - Omicron BA.1	Omicron BA.1	Previous infection, booster	30-59	Overall	75% (60-84)
Cohort Delta - Omicron BA.1	Omicron BA.1	Previous infection, booster	60+	start - 59	73% (53-85)
Cohort Delta - Omicron BA.1	Omicron BA.1	Previous infection, booster	60+	Overall	73% (53-85)
Cohort Delta - Omicron BA.1	Delta	Previous infection, unvaccinated	<=11	start - 59	93% (70-98)
Cohort Delta - Omicron BA.1	Delta	Previous infection, unvaccinated	<=11	60 - 119	95% (86-99)
Cohort Delta - Omicron BA.1	Delta	Previous infection, unvaccinated	<=11	120 - 179	83% (71-90)
Cohort Delta - Omicron BA.1	Delta	Previous infection, unvaccinated	<=11	180+	80% (76-83)
Cohort Delta - Omicron BA.1	Delta	Previous infection, unvaccinated	<=11	Overall	82% (79-85)
Cohort Delta - Omicron BA.1	Delta	Previous infection, unvaccinated	12-17	start - 59	60% (-12-86)
Cohort Delta - Omicron BA.1	Delta	Previous infection, unvaccinated	12-17	60 - 119	94% (76-99)
Cohort Delta - Omicron BA.1	Delta	Previous infection, unvaccinated	12-17	120 - 179	92% (79-97)
Cohort Delta - Omicron BA.1	Delta	Previous infection, unvaccinated	12-17	180+	79% (72-84)
Cohort Delta - Omicron BA.1	Delta	Previous infection, unvaccinated	12-17	Overall	82% (77-86)
Cohort Delta - Omicron BA.1	Delta	Previous infection, unvaccinated	18-29	start - 59	53% (5-76)
Cohort Delta - Omicron BA.1	Delta	Previous infection, unvaccinated	18-29	60 - 119	93% (82-98)
Cohort Delta - Omicron BA.1	Delta	Previous infection, unvaccinated	18-29	120 - 179	89% (83-93)
Cohort Delta - Omicron BA.1	Delta	Previous infection, unvaccinated	18-29	180+	73% (68-77)
Cohort Delta - Omicron BA.1	Delta	Previous infection, unvaccinated	18-29	Overall	77% (74-80)
Cohort Delta - Omicron BA.1	Delta	Previous infection, unvaccinated	30-59	start - 59	79% (53-91)
Cohort Delta - Omicron BA.1	Delta	Previous infection, unvaccinated	30-59	60 - 119	95% (86-98)
Cohort Delta - Omicron BA.1	Delta	Previous infection, unvaccinated	30-59	120 - 179	90% (82-95)
Cohort Delta - Omicron BA.1	Delta	Previous infection, unvaccinated	30-59	180+	79% (75-82)
Cohort Delta - Omicron BA.1	Delta	Previous infection, unvaccinated	30-59	Overall	81% (78-83)
Cohort Delta - Omicron BA.1	Delta	Previous infection, unvaccinated	60+	start - 59	100% (-Inf-100)
Cohort Delta - Omicron BA.1	Delta	Previous infection, unvaccinated	60+	60 - 119	100% (-Inf-100)
Cohort Delta - Omicron BA.1	Delta	Previous infection, unvaccinated	60+	120 - 179	100% (-Inf-100)
Cohort Delta - Omicron BA.1	Delta	Previous infection, unvaccinated	60+	180+	87% (77-93)
Cohort Delta - Omicron BA.1	Delta	Previous infection, unvaccinated	60+	Overall	89% (80-94)
Cohort Delta - Omicron BA.1	Delta	Primary vaccination	12-17	start - 59	90% (87-93)
Cohort Delta - Omicron BA.1	Delta	Primary vaccination	12-17	60 - 119	87% (85-88)
Cohort Delta - Omicron BA.1	Delta	Primary vaccination	12-17	120 - 179	86% (82-88)
Cohort Delta - Omicron BA.1	Delta	Primary vaccination	12-17	180+	73% (12-92)
Cohort Delta - Omicron BA.1	Delta	Primary vaccination	12-17	Overall	87% (86-88)
Cohort Delta - Omicron BA.1	Delta	Primary vaccination	18-29	start - 59	80% (73-85)
Cohort Delta - Omicron BA.1	Delta	Primary vaccination	18-29	60 - 119	82% (80-84)
Cohort Delta - Omicron BA.1	Delta	Primary vaccination	18-29	120 - 179	80% (78-81)
Cohort Delta - Omicron BA.1	Delta	Primary vaccination	18-29	180+	77% (73-80)
Cohort Delta - Omicron BA.1	Delta	Primary vaccination	18-29	Overall	80% (79-81)
Cohort Delta - Omicron BA.1	Delta	Primary vaccination	30-59	start - 59	75% (70-79)
Cohort Delta - Omicron BA.1	Delta	Primary vaccination	30-59	60 - 119	73% (71-75)
Cohort Delta - Omicron BA.1	Delta	Primary vaccination	30-59	120 - 179	73% (72-74)
Cohort Delta - Omicron BA.1	Delta	Primary vaccination	30-59	180+	70% (68-72)
Cohort Delta - Omicron BA.1	Delta	Primary vaccination	30-59	Overall	72% (71-73)
Cohort Delta - Omicron BA.1	Delta	Primary vaccination	60+	start - 59	85% (80-88)
Cohort Delta - Omicron BA.1	Delta	Primary vaccination	60+	60 - 119	70% (62-76)
Cohort Delta - Omicron BA.1	Delta	Primary vaccination	60+	120 - 179	67% (63-70)
Cohort Delta - Omicron BA.1	Delta	Primary vaccination	60+	180+	68% (65-71)
Cohort Delta - Omicron BA.1	Delta	Primary vaccination	60+	Overall	68% (65-71)
Cohort Delta - Omicron BA.1	Delta	Previous infection, primary vaccination	12-17	start - 59	96% (74-100)
Cohort Delta - Omicron BA.1	Delta	Previous infection, primary vaccination	12-17	60 - 119	98% (90-99)
Cohort Delta - Omicron BA.1	Delta	Previous infection, primary vaccination	12-17	120 - 179	92% (75-97)
Cohort Delta - Omicron BA.1	Delta	Previous infection, primary vaccination	12-17	180+	100% (-Inf-100)
Cohort Delta - Omicron BA.1	Delta	Previous infection, primary vaccination	12-17	Overall	96% (91-98)
Cohort Delta - Omicron BA.1	Delta	Previous infection, primary vaccination	18-29	start - 59	89% (79-94)
Cohort Delta - Omicron BA.1	Delta	Previous infection, primary vaccination	18-29	60 - 119	96% (92-98)
Cohort Delta - Omicron BA.1	Delta	Previous infection, primary vaccination	18-29	120 - 179	94% (91-96)
Cohort Delta - Omicron BA.1	Delta	Previous infection, primary vaccination	18-29	180+	91% (81-96)
Cohort Delta - Omicron BA.1	Delta	Previous infection, primary vaccination	18-29	Overall	94% (92-95)
Cohort Delta - Omicron BA.1	Delta	Previous infection, primary vaccination	30-59	start - 59	91% (86-95)
Cohort Delta - Omicron BA.1	Delta	Previous infection, primary vaccination	30-59	60 - 119	92% (88-94)
Cohort Delta - Omicron BA.1	Delta	Previous infection, primary vaccination	30-59	120 - 179	95% (93-96)
Cohort Delta - Omicron BA.1	Delta	Previous infection, primary vaccination	30-59	180+	93% (89-95)
Cohort Delta - Omicron BA.1	Delta	Previous infection, primary vaccination	30-59	Overall	94% (92-95)
Cohort Delta - Omicron BA.1	Delta	Previous infection, primary vaccination	60+	start - 59	95% (86-98)
Cohort Delta - Omicron BA.1	Delta	Previous infection, primary vaccination	60+	60 - 119	93% (82-97)
Cohort Delta - Omicron BA.1	Delta	Previous infection, primary vaccination	60+	120 - 179	97% (94-99)
Cohort Delta - Omicron BA.1	Delta	Previous infection, primary vaccination	60+	180+	93% (88-95)
Cohort Delta - Omicron BA.1	Delta	Previous infection, primary vaccination	60+	Overall	95% (92-96)
Cohort Delta - Omicron BA.1	Delta	Booster	18-29	start - 59	94% (89-96)
Cohort Delta - Omicron BA.1	Delta	Booster	18-29	Overall	94% (89-96)
Cohort Delta - Omicron BA.1	Delta	Booster	30-59	start - 59	94% (92-95)
Cohort Delta - Omicron BA.1	Delta	Booster	30-59	Overall	94% (92-95)
Cohort Delta - Omicron BA.1	Delta	Booster	60+	start - 59	92% (90-93)
Cohort Delta - Omicron BA.1	Delta	Booster	60+	Overall	92% (90-93)
Cohort Delta - Omicron BA.1	Delta	Previous infection, booster	18-29	start - 59	97% (76-100)
Cohort Delta - Omicron BA.1	Delta	Previous infection, booster	18-29	Overall	97% (76-100)
Cohort Delta - Omicron BA.1	Delta	Previous infection, booster	30-59	start - 59	99% (91-100)
Cohort Delta - Omicron BA.1	Delta	Previous infection, booster	30-59	Overall	99% (91-100)
Cohort Delta - Omicron BA.1	Delta	Previous infection, booster	60+	start - 59	100% (-Inf-100)
Cohort Delta - Omicron BA.1	Delta	Previous infection, booster	60+	Overall	100% (-Inf-100)
Cohort Omicron BA.1 - BA.2	Omicron BA.1	Previous infection, unvaccinated	<=11	start - 59	67% (55-76)
Cohort Omicron BA.1 - BA.2	Omicron BA.1	Previous infection, unvaccinated	<=11	60 - 119	64% (59-69)
Cohort Omicron BA.1 - BA.2	Omicron BA.1	Previous infection, unvaccinated	<=11	120 - 179	58% (41-70)
Cohort Omicron BA.1 - BA.2	Omicron BA.1	Previous infection, unvaccinated	<=11	180+	41% (34-48)
Cohort Omicron BA.1 - BA.2	Omicron BA.1	Previous infection, unvaccinated	<=11	Overall	55% (51-59)
Cohort Omicron BA.1 - BA.2	Omicron BA.1	Previous infection, unvaccinated	12-17	start - 59	57% (36-70)
Cohort Omicron BA.1 - BA.2	Omicron BA.1	Previous infection, unvaccinated	12-17	60 - 119	65% (59-70)
Cohort Omicron BA.1 - BA.2	Omicron BA.1	Previous infection, unvaccinated	12-17	120 - 179	58% (44-69)
Cohort Omicron BA.1 - BA.2	Omicron BA.1	Previous infection, unvaccinated	12-17	180+	39% (30-46)
Cohort Omicron BA.1 - BA.2	Omicron BA.1	Previous infection, unvaccinated	12-17	Overall	53% (48-57)
Cohort Omicron BA.1 - BA.2	Omicron BA.1	Previous infection, unvaccinated	18-29	start - 59	70% (57-79)
Cohort Omicron BA.1 - BA.2	Omicron BA.1	Previous infection, unvaccinated	18-29	60 - 119	60% (55-66)
Cohort Omicron BA.1 - BA.2	Omicron BA.1	Previous infection, unvaccinated	18-29	120 - 179	50% (39-59)
Cohort Omicron BA.1 - BA.2	Omicron BA.1	Previous infection, unvaccinated	18-29	180+	37% (32-42)
Cohort Omicron BA.1 - BA.2	Omicron BA.1	Previous infection, unvaccinated	18-29	Overall	45% (41-49)
Cohort Omicron BA.1 - BA.2	Omicron BA.1	Previous infection, unvaccinated	30-59	start - 59	75% (65-82)
Cohort Omicron BA.1 - BA.2	Omicron BA.1	Previous infection, unvaccinated	30-59	60 - 119	58% (53-62)
Cohort Omicron BA.1 - BA.2	Omicron BA.1	Previous infection, unvaccinated	30-59	120 - 179	55% (47-62)
Cohort Omicron BA.1 - BA.2	Omicron BA.1	Previous infection, unvaccinated	30-59	180+	35% (31-40)
Cohort Omicron BA.1 - BA.2	Omicron BA.1	Previous infection, unvaccinated	30-59	Overall	45% (42-48)
Cohort Omicron BA.1 - BA.2	Omicron BA.1	Previous infection, unvaccinated	60+	start - 59	81% (-60-98)
Cohort Omicron BA.1 - BA.2	Omicron BA.1	Previous infection, unvaccinated	60+	60 - 119	89% (78-94)
Cohort Omicron BA.1 - BA.2	Omicron BA.1	Previous infection, unvaccinated	60+	120 - 179	68% (33-85)
Cohort Omicron BA.1 - BA.2	Omicron BA.1	Previous infection, unvaccinated	60+	180+	45% (30-57)
Cohort Omicron BA.1 - BA.2	Omicron BA.1	Previous infection, unvaccinated	60+	Overall	59% (49-67)
Cohort Omicron BA.1 - BA.2	Omicron BA.1	Primary vaccination	12-17	start - 59	100% (-Inf-100)
Cohort Omicron BA.1 - BA.2	Omicron BA.1	Primary vaccination	12-17	60 - 119	39% (29-47)
Cohort Omicron BA.1 - BA.2	Omicron BA.1	Primary vaccination	12-17	120 - 179	44% (39-48)
Cohort Omicron BA.1 - BA.2	Omicron BA.1	Primary vaccination	12-17	180+	42% (34-49)
Cohort Omicron BA.1 - BA.2	Omicron BA.1	Primary vaccination	12-17	Overall	43% (39-47)
Cohort Omicron BA.1 - BA.2	Omicron BA.1	Primary vaccination	18-29	start - 59	59% (9-82)
Cohort Omicron BA.1 - BA.2	Omicron BA.1	Primary vaccination	18-29	60 - 119	42% (33-50)
Cohort Omicron BA.1 - BA.2	Omicron BA.1	Primary vaccination	18-29	120 - 179	45% (41-49)
Cohort Omicron BA.1 - BA.2	Omicron BA.1	Primary vaccination	18-29	180+	41% (37-45)
Cohort Omicron BA.1 - BA.2	Omicron BA.1	Primary vaccination	18-29	Overall	43% (40-46)
Cohort Omicron BA.1 - BA.2	Omicron BA.1	Primary vaccination	30-59	start - 59	61% (45-73)
Cohort Omicron BA.1 - BA.2	Omicron BA.1	Primary vaccination	30-59	60 - 119	40% (34-46)
Cohort Omicron BA.1 - BA.2	Omicron BA.1	Primary vaccination	30-59	120 - 179	33% (29-37)
Cohort Omicron BA.1 - BA.2	Omicron BA.1	Primary vaccination	30-59	180+	33% (30-36)
Cohort Omicron BA.1 - BA.2	Omicron BA.1	Primary vaccination	30-59	Overall	34% (31-37)
Cohort Omicron BA.1 - BA.2	Omicron BA.1	Primary vaccination	60+	start - 59	85% (64-94)
Cohort Omicron BA.1 - BA.2	Omicron BA.1	Primary vaccination	60+	60 - 119	70% (61-77)
Cohort Omicron BA.1 - BA.2	Omicron BA.1	Primary vaccination	60+	120 - 179	52% (37-63)
Cohort Omicron BA.1 - BA.2	Omicron BA.1	Primary vaccination	60+	180+	44% (35-51)
Cohort Omicron BA.1 - BA.2	Omicron BA.1	Primary vaccination	60+	Overall	51% (44-57)
Cohort Omicron BA.1 - BA.2	Omicron BA.1	Previous infection, primary vaccination	12-17	start - 59	81% (62-90)
Cohort Omicron BA.1 - BA.2	Omicron BA.1	Previous infection, primary vaccination	12-17	60 - 119	76% (66-84)
Cohort Omicron BA.1 - BA.2	Omicron BA.1	Previous infection, primary vaccination	12-17	120 - 179	68% (55-77)
Cohort Omicron BA.1 - BA.2	Omicron BA.1	Previous infection, primary vaccination	12-17	180+	69% (44-83)
Cohort Omicron BA.1 - BA.2	Omicron BA.1	Previous infection, primary vaccination	12-17	Overall	73% (67-79)
Cohort Omicron BA.1 - BA.2	Omicron BA.1	Previous infection, primary vaccination	18-29	start - 59	87% (81-91)
Cohort Omicron BA.1 - BA.2	Omicron BA.1	Previous infection, primary vaccination	18-29	60 - 119	81% (77-84)
Cohort Omicron BA.1 - BA.2	Omicron BA.1	Previous infection, primary vaccination	18-29	120 - 179	68% (60-75)
Cohort Omicron BA.1 - BA.2	Omicron BA.1	Previous infection, primary vaccination	18-29	180+	65% (57-72)
Cohort Omicron BA.1 - BA.2	Omicron BA.1	Previous infection, primary vaccination	18-29	Overall	77% (74-79)
Cohort Omicron BA.1 - BA.2	Omicron BA.1	Previous infection, primary vaccination	30-59	start - 59	84% (81-87)
Cohort Omicron BA.1 - BA.2	Omicron BA.1	Previous infection, primary vaccination	30-59	60 - 119	87% (85-88)
Cohort Omicron BA.1 - BA.2	Omicron BA.1	Previous infection, primary vaccination	30-59	120 - 179	71% (64-77)
Cohort Omicron BA.1 - BA.2	Omicron BA.1	Previous infection, primary vaccination	30-59	180+	58% (51-65)
Cohort Omicron BA.1 - BA.2	Omicron BA.1	Previous infection, primary vaccination	30-59	Overall	82% (80-83)
Cohort Omicron BA.1 - BA.2	Omicron BA.1	Previous infection, primary vaccination	60+	start - 59	93% (86-96)
Cohort Omicron BA.1 - BA.2	Omicron BA.1	Previous infection, primary vaccination	60+	60 - 119	90% (86-93)
Cohort Omicron BA.1 - BA.2	Omicron BA.1	Previous infection, primary vaccination	60+	120 - 179	82% (61-92)
Cohort Omicron BA.1 - BA.2	Omicron BA.1	Previous infection, primary vaccination	60+	180+	71% (48-83)
Cohort Omicron BA.1 - BA.2	Omicron BA.1	Previous infection, primary vaccination	60+	Overall	88% (85-91)
Cohort Omicron BA.1 - BA.2	Omicron BA.1	Booster	18-29	start - 59	67% (65-69)
Cohort Omicron BA.1 - BA.2	Omicron BA.1	Booster	18-29	60 - 119	65% (61-69)
Cohort Omicron BA.1 - BA.2	Omicron BA.1	Booster	18-29	120 - 179	100% (-Inf-100)
Cohort Omicron BA.1 - BA.2	Omicron BA.1	Booster	18-29	Overall	67% (65-69)
Cohort Omicron BA.1 - BA.2	Omicron BA.1	Booster	30-59	start - 59	67% (66-68)
Cohort Omicron BA.1 - BA.2	Omicron BA.1	Booster	30-59	60 - 119	64% (62-67)
Cohort Omicron BA.1 - BA.2	Omicron BA.1	Booster	30-59	120 - 179	57% (-216-94)
Cohort Omicron BA.1 - BA.2	Omicron BA.1	Booster	30-59	Overall	67% (66-68)
Cohort Omicron BA.1 - BA.2	Omicron BA.1	Booster	60+	start - 59	77% (75-80)
Cohort Omicron BA.1 - BA.2	Omicron BA.1	Booster	60+	60 - 119	73% (69-76)
Cohort Omicron BA.1 - BA.2	Omicron BA.1	Booster	60+	120 - 179	-43% (-407-60)
Cohort Omicron BA.1 - BA.2	Omicron BA.1	Booster	60+	Overall	76% (74-78)
Cohort Omicron BA.1 - BA.2	Omicron BA.1	Previous infection, booster	18-29	start - 59	80% (77-82)
Cohort Omicron BA.1 - BA.2	Omicron BA.1	Previous infection, booster	18-29	60 - 119	72% (62-79)
Cohort Omicron BA.1 - BA.2	Omicron BA.1	Previous infection, booster	18-29	120 - 179	100% (-Inf-100)
Cohort Omicron BA.1 - BA.2	Omicron BA.1	Previous infection, booster	18-29	Overall	79% (76-81)
Cohort Omicron BA.1 - BA.2	Omicron BA.1	Previous infection, booster	30-59	start - 59	81% (80-83)
Cohort Omicron BA.1 - BA.2	Omicron BA.1	Previous infection, booster	30-59	60 - 119	74% (68-78)
Cohort Omicron BA.1 - BA.2	Omicron BA.1	Previous infection, booster	30-59	120 - 179	100% (-Inf-100)
Cohort Omicron BA.1 - BA.2	Omicron BA.1	Previous infection, booster	30-59	Overall	80% (79-82)
Cohort Omicron BA.1 - BA.2	Omicron BA.1	Previous infection, booster	60+	start - 59	90% (87-92)
Cohort Omicron BA.1 - BA.2	Omicron BA.1	Previous infection, booster	60+	60 - 119	88% (83-91)
Cohort Omicron BA.1 - BA.2	Omicron BA.1	Previous infection, booster	60+	120 - 179	100% (-Inf-100)
Cohort Omicron BA.1 - BA.2	Omicron BA.1	Previous infection, booster	60+	Overall	90% (87-91)
Cohort Omicron BA.1 - BA.2	Omicron BA.2	Previous infection, unvaccinated	<=11	start - 59	62% (44-74)
Cohort Omicron BA.1 - BA.2	Omicron BA.2	Previous infection, unvaccinated	<=11	60 - 119	65% (58-71)
Cohort Omicron BA.1 - BA.2	Omicron BA.2	Previous infection, unvaccinated	<=11	120 - 179	67% (52-78)
Cohort Omicron BA.1 - BA.2	Omicron BA.2	Previous infection, unvaccinated	<=11	180+	35% (23-46)
Cohort Omicron BA.1 - BA.2	Omicron BA.2	Previous infection, unvaccinated	<=11	Overall	56% (50-61)
Cohort Omicron BA.1 - BA.2	Omicron BA.2	Previous infection, unvaccinated	12-17	start - 59	72% (50-84)
Cohort Omicron BA.1 - BA.2	Omicron BA.2	Previous infection, unvaccinated	12-17	60 - 119	58% (47-66)
Cohort Omicron BA.1 - BA.2	Omicron BA.2	Previous infection, unvaccinated	12-17	120 - 179	60% (40-74)
Cohort Omicron BA.1 - BA.2	Omicron BA.2	Previous infection, unvaccinated	12-17	180+	54% (43-63)
Cohort Omicron BA.1 - BA.2	Omicron BA.2	Previous infection, unvaccinated	12-17	Overall	58% (51-64)
Cohort Omicron BA.1 - BA.2	Omicron BA.2	Previous infection, unvaccinated	18-29	start - 59	72% (60-81)
Cohort Omicron BA.1 - BA.2	Omicron BA.2	Previous infection, unvaccinated	18-29	60 - 119	54% (47-61)
Cohort Omicron BA.1 - BA.2	Omicron BA.2	Previous infection, unvaccinated	18-29	120 - 179	51% (38-61)
Cohort Omicron BA.1 - BA.2	Omicron BA.2	Previous infection, unvaccinated	18-29	180+	43% (37-48)
Cohort Omicron BA.1 - BA.2	Omicron BA.2	Previous infection, unvaccinated	18-29	Overall	48% (44-53)
Cohort Omicron BA.1 - BA.2	Omicron BA.2	Previous infection, unvaccinated	30-59	start - 59	80% (69-87)
Cohort Omicron BA.1 - BA.2	Omicron BA.2	Previous infection, unvaccinated	30-59	60 - 119	48% (41-54)
Cohort Omicron BA.1 - BA.2	Omicron BA.2	Previous infection, unvaccinated	30-59	120 - 179	53% (43-61)
Cohort Omicron BA.1 - BA.2	Omicron BA.2	Previous infection, unvaccinated	30-59	180+	37% (30-42)
Cohort Omicron BA.1 - BA.2	Omicron BA.2	Previous infection, unvaccinated	30-59	Overall	44% (40-48)
Cohort Omicron BA.1 - BA.2	Omicron BA.2	Previous infection, unvaccinated	60+	start - 59	71% (-181-97)
Cohort Omicron BA.1 - BA.2	Omicron BA.2	Previous infection, unvaccinated	60+	60 - 119	73% (49-86)
Cohort Omicron BA.1 - BA.2	Omicron BA.2	Previous infection, unvaccinated	60+	120 - 179	85% (63-94)
Cohort Omicron BA.1 - BA.2	Omicron BA.2	Previous infection, unvaccinated	60+	180+	45% (24-61)
Cohort Omicron BA.1 - BA.2	Omicron BA.2	Previous infection, unvaccinated	60+	Overall	60% (47-70)
Cohort Omicron BA.1 - BA.2	Omicron BA.2	Primary vaccination	12-17	start - 59	100% (-Inf-100)
Cohort Omicron BA.1 - BA.2	Omicron BA.2	Primary vaccination	12-17	60 - 119	45% (26-60)
Cohort Omicron BA.1 - BA.2	Omicron BA.2	Primary vaccination	12-17	120 - 179	54% (47-60)
Cohort Omicron BA.1 - BA.2	Omicron BA.2	Primary vaccination	12-17	180+	50% (42-57)
Cohort Omicron BA.1 - BA.2	Omicron BA.2	Primary vaccination	12-17	Overall	52% (46-57)
Cohort Omicron BA.1 - BA.2	Omicron BA.2	Primary vaccination	18-29	start - 59	64% (-23-90)
Cohort Omicron BA.1 - BA.2	Omicron BA.2	Primary vaccination	18-29	60 - 119	40% (25-52)
Cohort Omicron BA.1 - BA.2	Omicron BA.2	Primary vaccination	18-29	120 - 179	41% (35-48)
Cohort Omicron BA.1 - BA.2	Omicron BA.2	Primary vaccination	18-29	180+	40% (35-45)
Cohort Omicron BA.1 - BA.2	Omicron BA.2	Primary vaccination	18-29	Overall	41% (36-45)
Cohort Omicron BA.1 - BA.2	Omicron BA.2	Primary vaccination	30-59	start - 59	72% (51-84)
Cohort Omicron BA.1 - BA.2	Omicron BA.2	Primary vaccination	30-59	60 - 119	37% (26-46)
Cohort Omicron BA.1 - BA.2	Omicron BA.2	Primary vaccination	30-59	120 - 179	30% (22-36)
Cohort Omicron BA.1 - BA.2	Omicron BA.2	Primary vaccination	30-59	180+	30% (26-34)
Cohort Omicron BA.1 - BA.2	Omicron BA.2	Primary vaccination	30-59	Overall	31% (27-35)
Cohort Omicron BA.1 - BA.2	Omicron BA.2	Primary vaccination	60+	start - 59	86% (39-97)
Cohort Omicron BA.1 - BA.2	Omicron BA.2	Primary vaccination	60+	60 - 119	66% (53-76)
Cohort Omicron BA.1 - BA.2	Omicron BA.2	Primary vaccination	60+	120 - 179	51% (34-63)
Cohort Omicron BA.1 - BA.2	Omicron BA.2	Primary vaccination	60+	180+	37% (25-47)
Cohort Omicron BA.1 - BA.2	Omicron BA.2	Primary vaccination	60+	Overall	46% (37-54)
Cohort Omicron BA.1 - BA.2	Omicron BA.2	Previous infection, primary vaccination	12-17	start - 59	92% (83-96)
Cohort Omicron BA.1 - BA.2	Omicron BA.2	Previous infection, primary vaccination	12-17	60 - 119	87% (76-93)
Cohort Omicron BA.1 - BA.2	Omicron BA.2	Previous infection, primary vaccination	12-17	120 - 179	64% (38-80)
Cohort Omicron BA.1 - BA.2	Omicron BA.2	Previous infection, primary vaccination	12-17	180+	81% (56-92)
Cohort Omicron BA.1 - BA.2	Omicron BA.2	Previous infection, primary vaccination	12-17	Overall	84% (78-89)
Cohort Omicron BA.1 - BA.2	Omicron BA.2	Previous infection, primary vaccination	18-29	start - 59	93% (90-96)
Cohort Omicron BA.1 - BA.2	Omicron BA.2	Previous infection, primary vaccination	18-29	60 - 119	83% (80-87)
Cohort Omicron BA.1 - BA.2	Omicron BA.2	Previous infection, primary vaccination	18-29	120 - 179	76% (68-82)
Cohort Omicron BA.1 - BA.2	Omicron BA.2	Previous infection, primary vaccination	18-29	180+	67% (57-75)
Cohort Omicron BA.1 - BA.2	Omicron BA.2	Previous infection, primary vaccination	18-29	Overall	82% (79-84)
Cohort Omicron BA.1 - BA.2	Omicron BA.2	Previous infection, primary vaccination	30-59	start - 59	84% (78-88)
Cohort Omicron BA.1 - BA.2	Omicron BA.2	Previous infection, primary vaccination	30-59	60 - 119	83% (81-85)
Cohort Omicron BA.1 - BA.2	Omicron BA.2	Previous infection, primary vaccination	30-59	120 - 179	81% (74-85)
Cohort Omicron BA.1 - BA.2	Omicron BA.2	Previous infection, primary vaccination	30-59	180+	62% (52-69)
Cohort Omicron BA.1 - BA.2	Omicron BA.2	Previous infection, primary vaccination	30-59	Overall	81% (79-83)
Cohort Omicron BA.1 - BA.2	Omicron BA.2	Previous infection, primary vaccination	60+	start - 59	93% (76-98)
Cohort Omicron BA.1 - BA.2	Omicron BA.2	Previous infection, primary vaccination	60+	60 - 119	92% (89-95)
Cohort Omicron BA.1 - BA.2	Omicron BA.2	Previous infection, primary vaccination	60+	120 - 179	88% (76-94)
Cohort Omicron BA.1 - BA.2	Omicron BA.2	Previous infection, primary vaccination	60+	180+	36% (-13-64)
Cohort Omicron BA.1 - BA.2	Omicron BA.2	Previous infection, primary vaccination	60+	Overall	89% (85-91)
Cohort Omicron BA.1 - BA.2	Omicron BA.2	Booster	18-29	start - 59	63% (60-65)
Cohort Omicron BA.1 - BA.2	Omicron BA.2	Booster	18-29	60 - 119	60% (56-63)
Cohort Omicron BA.1 - BA.2	Omicron BA.2	Booster	18-29	120 - 179	-24% (-345-66)
Cohort Omicron BA.1 - BA.2	Omicron BA.2	Booster	18-29	Overall	62% (59-64)
Cohort Omicron BA.1 - BA.2	Omicron BA.2	Booster	30-59	start - 59	61% (59-63)
Cohort Omicron BA.1 - BA.2	Omicron BA.2	Booster	30-59	60 - 119	59% (57-61)
Cohort Omicron BA.1 - BA.2	Omicron BA.2	Booster	30-59	120 - 179	21% (-31-52)
Cohort Omicron BA.1 - BA.2	Omicron BA.2	Booster	30-59	Overall	60% (58-62)
Cohort Omicron BA.1 - BA.2	Omicron BA.2	Booster	60+	start - 59	68% (63-72)
Cohort Omicron BA.1 - BA.2	Omicron BA.2	Booster	60+	60 - 119	66% (62-70)
Cohort Omicron BA.1 - BA.2	Omicron BA.2	Booster	60+	120 - 179	55% (1-79)
Cohort Omicron BA.1 - BA.2	Omicron BA.2	Booster	60+	Overall	67% (63-71)
Cohort Omicron BA.1 - BA.2	Omicron BA.2	Previous infection, booster	18-29	start - 59	79% (76-82)
Cohort Omicron BA.1 - BA.2	Omicron BA.2	Previous infection, booster	18-29	60 - 119	83% (78-87)
Cohort Omicron BA.1 - BA.2	Omicron BA.2	Previous infection, booster	18-29	120 - 179	100% (-Inf-100)
Cohort Omicron BA.1 - BA.2	Omicron BA.2	Previous infection, booster	18-29	Overall	80% (77-83)
Cohort Omicron BA.1 - BA.2	Omicron BA.2	Previous infection, booster	30-59	start - 59	80% (77-82)
Cohort Omicron BA.1 - BA.2	Omicron BA.2	Previous infection, booster	30-59	60 - 119	77% (74-80)
Cohort Omicron BA.1 - BA.2	Omicron BA.2	Previous infection, booster	30-59	120 - 179	100% (-Inf-100)
Cohort Omicron BA.1 - BA.2	Omicron BA.2	Previous infection, booster	30-59	Overall	79% (77-81)
Cohort Omicron BA.1 - BA.2	Omicron BA.2	Previous infection, booster	60+	start - 59	90% (87-93)
Cohort Omicron BA.1 - BA.2	Omicron BA.2	Previous infection, booster	60+	60 - 119	86% (83-89)
Cohort Omicron BA.1 - BA.2	Omicron BA.2	Previous infection, booster	60+	120 - 179	100% (-Inf-100)
Cohort Omicron BA.1 - BA.2	Omicron BA.2	Previous infection, booster	60+	Overall	88% (85-90)
