## Supplementary material for "Protection of COVID-19 vaccination and previous infection against Omicron BA.1, BA.2 and Delta SARS-CoV-2 infections": Table S5

### Sheet: Sheet1
Cohort	Variant	interaction_term	VE_CI	p.value
Delta-Omicron BA.1	Delta	Previous infection, unvaccinated:<=11	20% (0-37)	0.0499852
Delta-Omicron BA.1	Delta	Primary vaccination:<=11	NA% (NA-NA)
Delta-Omicron BA.1	Delta	Previous infection, primary vaccination:<=11	NA% (NA-NA)
Delta-Omicron BA.1	Delta	Booster:<=11	NA% (NA-NA)
Delta-Omicron BA.1	Delta	Previous infection, booster:<=11	NA% (NA-NA)
Delta-Omicron BA.1	Delta	Previous infection, unvaccinated:12-17	19% (-10-40)	0.175795
Delta-Omicron BA.1	Delta	Primary vaccination:12-17	34% (25-41)	1.55667e-11
Delta-Omicron BA.1	Delta	Previous infection, primary vaccination:12-17	30% (-64-71)	0.407022
Delta-Omicron BA.1	Delta	Booster:12-17	NA% (NA-NA)
Delta-Omicron BA.1	Delta	Previous infection, booster:12-17	NA% (NA-NA)
Delta-Omicron BA.1	Delta	Previous infection, unvaccinated:30-59	15% (-4-31)	0.110496
Delta-Omicron BA.1	Delta	Primary vaccination:30-59	-40% (-50--30)	5.67219e-20
Delta-Omicron BA.1	Delta	Previous infection, primary vaccination:30-59	-4% (-47-26)	0.82409
Delta-Omicron BA.1	Delta	Booster:30-59	-4% (-87-42)	0.887425
Delta-Omicron BA.1	Delta	Previous infection, booster:30-59	62% (-509-98)	0.49316
Delta-Omicron BA.1	Delta	Previous infection, unvaccinated:60+	51% (11-72)	0.0181336
Delta-Omicron BA.1	Delta	Primary vaccination:60+	-66% (-85--48)	3.20737e-19
Delta-Omicron BA.1	Delta	Previous infection, primary vaccination:60+	8% (-42-41)	0.695437
Delta-Omicron BA.1	Delta	Booster:60+	-26% (-121-28)	0.422315
Delta-Omicron BA.1	Delta	Previous infection, booster:60+	100% (-159576590493489697914880-100)	0.766406
Delta-Omicron BA.1	Omicron BA.1	Previous infection, unvaccinated:<=11	46% (23-63)	0.000722697
Delta-Omicron BA.1	Omicron BA.1	Primary vaccination:<=11	NA% (NA-NA)
Delta-Omicron BA.1	Omicron BA.1	Previous infection, primary vaccination:<=11	NA% (NA-NA)
Delta-Omicron BA.1	Omicron BA.1	Booster:<=11	NA% (NA-NA)
Delta-Omicron BA.1	Omicron BA.1	Previous infection, booster:<=11	NA% (NA-NA)
Delta-Omicron BA.1	Omicron BA.1	Previous infection, unvaccinated:12-17	27% (-4-49)	0.0806313
Delta-Omicron BA.1	Omicron BA.1	Primary vaccination:12-17	12% (-6-27)	0.184681
Delta-Omicron BA.1	Omicron BA.1	Previous infection, primary vaccination:12-17	33% (-21-63)	0.189161
Delta-Omicron BA.1	Omicron BA.1	Booster:12-17	NA% (NA-NA)
Delta-Omicron BA.1	Omicron BA.1	Previous infection, booster:12-17	NA% (NA-NA)
Delta-Omicron BA.1	Omicron BA.1	Previous infection, unvaccinated:30-59	-3% (-26-16)	0.761382
Delta-Omicron BA.1	Omicron BA.1	Primary vaccination:30-59	-2% (-13-9)	0.777754
Delta-Omicron BA.1	Omicron BA.1	Previous infection, primary vaccination:30-59	25% (6-40)	0.0117383
Delta-Omicron BA.1	Omicron BA.1	Booster:30-59	2% (-21-21)	0.829141
Delta-Omicron BA.1	Omicron BA.1	Previous infection, booster:30-59	45% (-1-70)	0.0534767
Delta-Omicron BA.1	Omicron BA.1	Previous infection, unvaccinated:60+	12% (-60-52)	0.671395
Delta-Omicron BA.1	Omicron BA.1	Primary vaccination:60+	-6% (-35-17)	0.629737
Delta-Omicron BA.1	Omicron BA.1	Previous infection, primary vaccination:60+	45% (6-68)	0.028627
Delta-Omicron BA.1	Omicron BA.1	Booster:60+	16% (-13-37)	0.25632
Delta-Omicron BA.1	Omicron BA.1	Previous infection, booster:60+	46% (-7-73)	0.0789972
Omicron BA.1-BA.2	Omicron BA.1	Previous infection, unvaccinated:<=11	21% (12-29)	2e-05
Omicron BA.1-BA.2	Omicron BA.1	Primary vaccination:<=11	NA% (NA-NA)
Omicron BA.1-BA.2	Omicron BA.1	Previous infection, primary vaccination:<=11	NA% (NA-NA)
Omicron BA.1-BA.2	Omicron BA.1	Booster:<=11	NA% (NA-NA)
Omicron BA.1-BA.2	Omicron BA.1	Previous infection, booster:<=11	NA% (NA-NA)
Omicron BA.1-BA.2	Omicron BA.1	Previous infection, unvaccinated:12-17	17% (6-26)	0.00252
Omicron BA.1-BA.2	Omicron BA.1	Primary vaccination:12-17	3% (-6-11)	0.49698
Omicron BA.1-BA.2	Omicron BA.1	Previous infection, primary vaccination:12-17	1% (-27-23)	0.95269
Omicron BA.1-BA.2	Omicron BA.1	Booster:12-17	NA% (NA-NA)
Omicron BA.1-BA.2	Omicron BA.1	Previous infection, booster:12-17	NA% (NA-NA)
Omicron BA.1-BA.2	Omicron BA.1	Previous infection, unvaccinated:30-59	-1% (-11-8)	0.80887
Omicron BA.1-BA.2	Omicron BA.1	Primary vaccination:30-59	-16% (-24--8)	2e-05
Omicron BA.1-BA.2	Omicron BA.1	Previous infection, primary vaccination:30-59	21% (9-32)	0.00107
Omicron BA.1-BA.2	Omicron BA.1	Booster:30-59	-1% (-7-5)	0.82525
Omicron BA.1-BA.2	Omicron BA.1	Previous infection, booster:30-59	7% (-8-20)	0.33171
Omicron BA.1-BA.2	Omicron BA.1	Previous infection, unvaccinated:60+	25% (5-41)	0.01621
Omicron BA.1-BA.2	Omicron BA.1	Primary vaccination:60+	15% (1-26)	0.03066
Omicron BA.1-BA.2	Omicron BA.1	Previous infection, primary vaccination:60+	49% (32-61)	0
Omicron BA.1-BA.2	Omicron BA.1	Booster:60+	24% (15-32)	0
Omicron BA.1-BA.2	Omicron BA.1	Previous infection, booster:60+	47% (33-58)	0
Omicron BA.1-BA.2	Omicron BA.2	Previous infection, unvaccinated:<=11	24% (11-34)	0.000431785
Omicron BA.1-BA.2	Omicron BA.2	Primary vaccination:<=11	NA% (NA-NA)
Omicron BA.1-BA.2	Omicron BA.2	Previous infection, primary vaccination:<=11	NA% (NA-NA)
Omicron BA.1-BA.2	Omicron BA.2	Booster:<=11	NA% (NA-NA)
Omicron BA.1-BA.2	Omicron BA.2	Previous infection, booster:<=11	NA% (NA-NA)
Omicron BA.1-BA.2	Omicron BA.2	Previous infection, unvaccinated:12-17	32% (19-44)	2.16639e-05
Omicron BA.1-BA.2	Omicron BA.2	Primary vaccination:12-17	28% (18-37)	2.36034e-06
Omicron BA.1-BA.2	Omicron BA.2	Previous infection, primary vaccination:12-17	43% (18-61)	0.00274948
Omicron BA.1-BA.2	Omicron BA.2	Booster:12-17	NA% (NA-NA)
Omicron BA.1-BA.2	Omicron BA.2	Previous infection, booster:12-17	NA% (NA-NA)
Omicron BA.1-BA.2	Omicron BA.2	Previous infection, unvaccinated:30-59	-11% (-24-2)	0.0879962
Omicron BA.1-BA.2	Omicron BA.2	Primary vaccination:30-59	-14% (-25--4)	0.00375778
Omicron BA.1-BA.2	Omicron BA.2	Previous infection, primary vaccination:30-59	-9% (-30-9)	0.338107
Omicron BA.1-BA.2	Omicron BA.2	Booster:30-59	-5% (-14-3)	0.185747
Omicron BA.1-BA.2	Omicron BA.2	Previous infection, booster:30-59	-8% (-27-9)	0.378201
Omicron BA.1-BA.2	Omicron BA.2	Previous infection, unvaccinated:60+	21% (-6-41)	0.121915
Omicron BA.1-BA.2	Omicron BA.2	Primary vaccination:60+	8% (-9-22)	0.345408
Omicron BA.1-BA.2	Omicron BA.2	Previous infection, primary vaccination:60+	29% (2-48)	0.0344515
Omicron BA.1-BA.2	Omicron BA.2	Booster:60+	4% (-10-16)	0.543753
Omicron BA.1-BA.2	Omicron BA.2	Previous infection, booster:60+	29% (10-44)	0.00412393
